# Prediction of intensive care unit mortality based on missing events

**DOI:** 10.1101/2021.02.28.21252249

**Authors:** Tatsuma Shoji, Hiroshi Yonekura, Sato Yoshiharu, Yohei Kawasaki

## Abstract

**Background:** The increasing availability of electronic health records has made it possible to construct and implement models for predicting intensive care unit (ICU) mortality using machine learning. However, the algorithms used are not clearly described, and the performance of the model remains low owing to several missing values, which is unavoidable in big databases.

**Methods:** We developed an algorithm for subgrouping patients based on missing event patterns using the Philips eICU Research Institute (eRI) database as an example. The eRI database contains data associated with 200,859 ICU admissions from many hospitals (>400) and is freely available. We then constructed a model for each subgroup using random forest classifiers and integrated the models. Finally, we compared the performance of the integrated model with the Acute Physiology and Chronic Health Evaluation (APACHE) scoring system, one of the best known predictors of patient mortality, and the imputation approach-based model.

**Results:** Subgrouping and patient mortality prediction were separately performed on two groups: the sepsis group (the ICU admission diagnosis of which is sepsis) and the non-sepsis group (a complementary subset of the sepsis group). The subgrouping algorithm identified a unique, clinically interpretable missing event patterns and divided the sepsis and non-sepsis groups into five and seven subgroups, respectively. The integrated model, which comprises five models for the sepsis group or seven models for the non-sepsis group, greatly outperformed the APACHE IV or IVa, with an area under the receiver operating characteristic (AUROC) of 0.91 (95% confidence interval 0.89–0.92) compared with 0.79 (0.76–0.81) for the APACHE system in the sepsis group and an AUROC of 0.90 (0.89–0.91) compared with 0.86 (0.85–0.87) in the non-sepsis group. Moreover, our model outperformed the imputation approach-based model, which had an AUROC of 0.85 (0.83–0.87) and 0.87 (0.86–0.88) in the sepsis and non-sepsis groups, respectively.

**Conclusions:** We developed a method to predict patient mortality based on missing event patterns. Our method more accurately predicts patient mortality than others. Our results indicate that subgrouping, based on missing event patterns, instead of imputation is essential and effective for machine learning against patient heterogeneity.

**Trial registration:** Not applicable.
