## Additional file 1 for "Prediction of intensive care unit mortality based on missing events"

### Sheet: Table S1
File Name	Variables	Role	Description
apacheApsVar.csv	patientunitstayid	key	A unique ID which represents a single patient’s admission to the ICU.
	intubated	x	Set to 0 when not populated; set to 1 when the patient is intubated at the time of the worst ABG result.
	vent	x	Set to 0 when not populated; set to 1 when the patient is ventilated at the time of the worst respiratory rate.
	dialysis	x	Set to 0 when not populated; set to 1 when it is indicated that the patient is on dialysis.
	eyes	x	Worst total score ranging from 1-4 with 15 as set point documented in neurologic section under GCS (Glascow coma scale) in the admission note or nursing flowsheet.
	motor	x	Worst total score ranging from 1-6 with 15 as set point documented in neurologic section under GCS (Glascow coma scale) in the admission note or nursing flowsheet.
	verbal	x	Worst total score ranging from 1-5 with 15 as set point documented in neurologic section under GCS (Glascow coma scale) in the admission note or nursing flowsheet.
	meds	x	Set to NULL when not populated; set to 1 when “unable to score due to meds” is selected and no GCS score is available for the APACHE day; set to 0 when “unable to score due to meds” is not selected and a valid GCS score is set.
	urine	x	Total urine output (mL/day) during the first APACHE day with set point of 3000 (mL/day). This value comes from the I&O section of the nursing flow sheet for the first 24 hours in the ICU following admission.
	wbc	x	Worst WBC from midpoint 11.5 1000/uL.
	temperature	x	Worst temperature from midpoint = 38° C.
	respiratoryrate	x	Worst respiratory rate (RR) from midpoint = 19 breaths/minute.
	sodium	x	Worst sodium level from midpoint 145 mEq/L.
	heartrate	x	Worst heart rate from midpoint = 75 beats per minute.
	meanbp	x	Worst mean blood pressure from midpoint = 90 mmHg.
	ph	x	Worst arterial blood gas (ABG) pH from midpoint 7.4.
	hematocrit	x	Worst hematocrit from midpoint 45.5%.
	creatinine	x	Worst serum creatinine from midpoint 1.0 mg/dL.
	albumin	x	Worst serum albumin from midpoint 13.5 g/dL.
	pao2	x	Worst arterial blood gas (ABG) PaO2 from midpoint 80 mm Hg.
	pco2	x	Worst arterial blood gas (ABG) PaCO2 from midpoint 40 mm Hg.
	bun	x	Blood urea nitrogen (BUN): highest serum BUN (mg/dL).
	glucose	x	Worst glucose from midpoint 130 mg/dL.
	bilirubin	x	Highest serum bilirubin (mg/dL)
	fio2	x	Worst FiO2 from midpoint 21% documented in physician note, respiratory care flowsheet, or nursing flowsheet.
apachePatientResult.csv	patientunitstayid	key	A unique ID which represents a single patient’s admission to the ICU.
	apachescore	x	Apache Score. Calculated from acutePhysiologyScore.
	predictedicumortality	APACHE	Predicted ICU Mortality from Apache API.
	actualicumortality	y	Actual ICU Mortality.
	predictediculos	x	Predicted ICU Length of Stay from Apache API.
	predictedhospitalmortality	APACHE	Predicted Hospital Mortality from Apache API.
	predictedhospitallos	x	Predicted Hospital Length of Stay from Apache API.
	preopmi	x	Indicates if patient has pre –Operative Myocardial Infarction.
	preopcardiaccath	x	Indicates if patient has pre –Operative cardiac catheterization.
	ptcawithin24h	x	Set to 1 if patient had PTCA with 24 hrs, otherwise 0.
	predventdays	x	Predicted ventilation days from Apache API.
apachePredVar.csv	patientunitstayid	key	A unique ID which represents a single patient’s admission to the ICU.
	gender	x	Female =1, Male = 0 , Not available =-1.
	teachtype	x	Set to default value of 0.
	bedcount	x	Bed count of the hospital.
	graftcount	x	Number selected for the patient when a CABG admission diagnosis is selected for the patient in eCare. Default is 3.
	age	x	Age in years.
	admitdiagnosis	classification	Apache admission diagnosis code.
	thrombolytics	x	Set to 0 if patient doesn’t has thrombolytics otherwise 1.
	aids	x	Set to 0 if patient doesn’t has aids, otherwise 1.
	hepaticfailure	x	Set to 0 if patient doesn’t has hepatic failure, otherwise 1.
	lymphoma	x	Set to 0 if Patient doesn’t has lymphoma, otherwise 1.
	metastaticcancer	x	Set to 0 if patient doesn’t has metastaticCancer, otherwise 1.
	leukemia	x	Set to 0 if patient doesn’t has leukemia, otherwise 1.
	immunosuppression	x	Set to 0 if patient doesn’t has immunosuppression, otherwise 1.
	cirrhosis	x	Set to 0 if patient doesn’t has cirrhosis, otherwise 1.
	ima	x	Indicates if ‘Internal Mammary Artery Graft’ field was selected in eCare or not for the patient.
	midur	x	Indicates if patient had MI within 6 months.
	ventday1	x	Indicates if patient was ventilated for the worst respiratory rate.
	oobventday1	x	Indicates if patient was ventilated at anytime for the apache day.
	oobintubday1	x	Indicates if patient was intubated at anytime for the apache day.
	diabetes	x	Set to 0 if Patient doesn’t has diabetes, otherwise 1.
patient.csv	patientunitstayid	key	A unique ID which represents a single patient’s admission to the ICU.
	hospitalid	key	A surrogate key for the hospital associated with the patient unit stay.
	admissionheight	x	Admission height of the patient in cm.
	hospitaladmitoffset	x	Number of minutes from unit admit time that the patient was admitted to the hospital.
	admissionweight	x	Admission weight of the patient in kilograms.

### Sheet: Table S2
Subgroup	Mean Accracy ± S.D.
#1	0.84830 ± 0.00884
#2	0.83962 ± 0.01096
#3	0.92446 ± 0.01465
#4	0.87775 ± 0.01144
#5	0.85261 ± 0.01268

### Sheet: Table S3
Subgroup	Mean Accracy ± S.D.
#1	0.84441 ± 0.00513

### Sheet: Table S4
Subgroup	Mean Accracy ± S.D.
#1	0.87661 ± 0.00545
#2	0.88288 ± 0.00636
#3	0.93789 ± 0.00245
#4	0.90255 ± 0.00457
#5	0.93363 ± 0.00177
#6	0.91173 ± 0.00542
#7	0.89423 ± 0.00383

### Sheet: Table S5
Subgroup	Mean Accracy ± S.D.
#1	0.89924 ± 0.00171

### Sheet: Table S6
Subgroup	Ours	APACHE IV	APACHE IVa
#1	0.922 [0.893, 0.952]	0.766 [0.714, 0.819]	0.758 [0.705, 0.811]
#2	0.900 [0.871, 0.930]	0.768 [0.720, 0.816]	0.763 [0.715, 0.811]
#3	0.834 [0.759, 0.909]	0.781 [0.684, 0.879]	0.792 [0.696, 0.888]
#4	0.891 [0.858, 0.925]	0.804 [0.755, 0.853]	0.801 [0.751, 0.850]
#5	0.962 [0.935, 0.989]	0.788 [0.720, 0.855]	0.792 [0.725, 0.859]
Integrated	0.907 [0.891, 0.922]	0.789 [0.764, 0.814]	0.787 [0.762, 0.812]

### Sheet: Table S7
Subgroup	Ours	APACHE IV	APACHE IVa	Imputation
Integrated	0.907 [0.891, 0.922]	0.789 [0.764, 0.814]	0.787 [0.762, 0.812]	0.847 [0.828, 0.866]

### Sheet: Table S8
Subgroup	Ours	APACHE IV	APACHE IVa	Imputation
#1	0.896 [0.877, 0.914]	0.864 [0.840, 0.888]	0.869 [0.845, 0.892]	-
#2	0.901 [0.883, 0.919]	0.853 [0.828, 0.878]	0.853 [0.828, 0.878]	-
#3	0.953 [0.922, 0.985]	0.848 [0.790, 0.907]	0.855 [0.798, 0.912]	-
#4	0.910 [0.868, 0.953]	0.768 [0.697, 0.839]	0.774 [0.703, 0.845]	-
#5	0.877 [0.859, 0.895]	0.852 [0.829, 0.875]	0.860 [0.838, 0.883]	-
#6	0.956 [0.925, 0.988]	0.815 [0.747, 0.884]	0.820 [0.753, 0.888]	-
#7	0.885 [0.858, 0.912]	0.837 [0.801, 0.872]	0.844 [0.809, 0.879]	-
Integrated	0.898 [0.890, 0.907]	0.854 [0.842, 0.866]	0.859 [0.848, 0.871]	0.872 [0.863, 0.882]
